# CLINICAL IMPLEMENTATION OF PREEMPTIVE PHARMACOGENOMICS TESTING FOR PERSONALIZED MEDICINE AT AN ACADEMIC MEDICAL CENTER

**DOI:** 10.1101/2024.05.06.24306958

**Authors:** Bani Tamraz, Jaekyu Shin, Raman Khanna, Jessica Van Ziffle, Susan Knowles, Susan Stregowski, Eunice Wan, Rajesh Kamath, Christopher Collins, Choeying Phunsur, Benjamin Tsai, Patsy Kong, Clari Calanoc, Aleta Pollard, Rajeev Sawhney, Jennifer Pleiman, Walter Patrick Devine, Rhiannon Croci, Aparna Sashikanth, Lisa Kroon, Russ Cucina, Aleks Rajkovic

## Abstract

**Objective:** This paper describes the implementation of preemptive clinical pharmacogenomics (PGx) testing linked to an automated electronic clinical decision support (CDS) system delivering clinically actionable PGx information to clinicians at the point of care at UCSF Health, a large Academic Medical Center.

**Methods:** A multidisciplinary team developed the strategic vision for the PGx program. The drug-gene interactions of interest were compiled, and actionable alleles were identified. A genotyping platform was selected and validated at the in-house laboratory. Following HIPAA protocols, genotype results were electronically transferred and stored in EPIC. CDS was developed and integrated with electronic prescribing.

**Results:** We developed a customized clinical PGx program for 56 medications and 15 genes. 233 MWs and 15 BPAs, approved by clinicians, were built into EPIC to deliver actionable clinical PGx information to clinicians.

**Conclusions:** Our multidisciplinary team successfully implemented preemptive PGx testing linked to point-of-care electronic CDS to guide clinicians with precise medication decision-making.
