## Supplementary file 2 for "CLINICAL IMPLEMENTATION OF PREEMPTIVE PHARMACOGENOMICS TESTING FOR PERSONALIZED MEDICINE AT AN ACADEMIC MEDICAL CENTER"

### Sheet: Sheet1
Coriell_ID
HG00276
HG00436
HG00589
NA06991
NA06993
NA07000
NA07056
NA07357
NA07439
NA10847
NA10855
NA11881
NA12003
NA12006
NA12336
NA12717
NA12878
NA12892
NA15245
NA17012
NA17074
NA17227
NA17244
NA17448
NA17641
NA17657
NA17702
NA18484
NA18519
NA18524
NA18526
NA18540
NA18552
NA18563
NA18564
NA18572
NA18617
NA18861
NA18873
NA18945
NA18952
NA18973
NA18980
NA19035
NA19109
NA19122
NA19143
NA19147
NA19174
NA19176
NA19178
NA19207
NA19213
NA19239
NA19700
NA19785
NA19920
NA21781
NA23246
NA23275
NA23296
NA23297
NA23313
NA23348
NA23405
NA23873
NA23874
NA23877
NA23878
NA23881
NA24008
NA24009
NA24027
NA24217
